# BACTERIAL ONCOTRAITS BUT NOT BIOFILMS ARE ASSOCIATED WITH DYSPLASIA IN ULCERATIVE COLITIS

**DOI:** 10.1101/2022.09.09.22279675

**Authors:** Carlijn E. Bruggeling, Maarten te Groen, Daniel R. Garza, Famke van Heeckeren tot Overlaer, Joyce P.M. Krekels, Basma-Chick Sulaiman, Davy Karel, Athreyu Rulof, Anne R. Schaaphok, Daniel L.A.H. Hornikx, Iris D. Nagtegaal, Bas E. Dutilh, Frank Hoentjen, Annemarie Boleij

**Author notes:** **Corresponding author:** Dr. Annemarie Boleij, Radboudumc, Department of Pathology (hp824), Geert grooteplein Zuid 10, 6525 GA Nijmegen, The Netherlands. Shared authorship (Maarten te Groen, Daniel R. Garza). **Author contributions:** study design (AB, FH), patient recruitment and sample processing (CEB, JK, FH), clinical data acquisition and analyses (AB, CEB, MtG, JK, IDN, ARS), metagenomics (CEB, DRG, BED), Biofilm assessment (CEB, FHO, JK, AR, AB), oncotrait analyses (BS, DK, AB), Mucus and ki67 assessment (CEB, AB, DLAH), pathology (IDN), supervision (AB, BED, FH), article writing (all authors). **Data Availability:** Raw sequencing data with human reads will not be publicly available because of General Data Protection Regulation (GDPR). Processed sequencing data are available upon request. Patient and research data are anonymized and openly available in supplementary data.

## Abstract

Biofilms are polymeric matrices containing bacteria that can express oncotraits and are frequently present in ulcerative colitis (UC). Oncotraits can impact colon epithelial cells directly and may increase dysplasia risk. This study aimed to determine (1) the association of oncotraits and longitudinal biofilm presence with dysplasia risk in UC, and (2) the relation of bacterial composition with biofilms and dysplasia risk.

In this prospective cohort study, feces and left- and right-sided colonic biopsies were collected from 80 UC patients and 35 controls. Oncotraits (FadA of *Fusobacterium*, BFT of *Bacteroides fragilis*, Colibactin (ClbB) and Intimin (Eae) of *Escherichia coli*) in fecal DNA were assessed with multiplex qPCR. Biopsies were analyzed for biofilms (n=873) with 16S rRNA fluorescent *in situ* hybridization and shotgun metagenomic sequencing (n=265), and ki67-immunohistochemistry for cell proliferation. Associations were determined with a regression (mixed) model.

ClbB significantly associated with dysplasia in UC (aOR 7.16, (95%CI 1.75-29.28, p<0.01)), while FadA was inversely associated (aOR 0.23, (95%CI 0.06-0.83, p=0.03)). Patients with UC had a significantly lower Shannon diversity compared to controls (p=0.0009), as well as patients with a biofilm (p=0.015) independent of disease status. The order *Fusobacteriales* was significantly correlated with a decreased dysplasia risk only in right-sided colonic biopsies (p<0.01). Longitudinal biofilms were not significantly associated with dysplasia (aOR 1.45 (95% CI0.63-3.40, p=0.38)), however, biofilm-positive biopsies showed increased epithelial hypertrophy (p=0.025).

Colibactin and FadA impact dysplasia risk in UC, in contrast to biofilms. These oncotraits are valuable targets for future risk classification and intervention studies.

**What is already known on this topic:** Bacterial biofilms sometimes contain bacteria with oncogenic traits (oncotraits) and have been associated with colon carcinogenesis in mice and humans. It is yet unknown whether biofilms and oncotraits are involved in early carcinogenesis and could be used as a risk factor for dysplasia in ulcerative colitis patients.

**What this study adds:** Bacterial biofilms associated with lower bacterial diversity and epithelial cell hypertrophy, but did not predict dysplasia. Moreover, in agreement to piling evidence suggesting a role of colibactin in human colorectal cancer, we provide the missing clinical evidence that this oncotrait actually associates with risk for (early) carcinogenesis in human patients. Additionally, dysplasia in UC patients was predicted by absence of Fusobacterium adhesin.

**How this study might affect research, practice or policy:** This prospective cohort study indicates a putative role of bacterial oncotraits in early carcinogenesis, suggesting them as promising targets for future risk classification and intervention studies in ulcerative colitis patients.

**Lay summary:** Patients with ulcerative colitis have an increased risk for colorectal cancer. This study found that bacterial factors in fecal material can predict the development of cancer precursors in these patients.
