## Supplementary Table 1 for "BACTERIAL ONCOTRAITS BUT NOT BIOFILMS ARE ASSOCIATED WITH DYSPLASIA IN ULCERATIVE COLITIS"

### Sheet: Kappa_calculation
Random biopsy selection	Observer 1	Observer 2		Agreement (both 0)	Disagreement (1,0)	Disagreement (0,1)	Agreement (both 1)
1	0	0		1	0	0	0
2	1	0		0	1	0	0
3	0	0		1	0	0	0			Observer 1
4	0	0		1	0	0	0			0	1	Total
5	0	0		1	0	0	0	Observer 2	0	123	17	140	0.804598
6	0	0		1	0	0	0		1	6	28	34	0.195402
7	0	0		1	0	0	0		Total	129	45	174
8	0	0		1	0	0	0			0.741379	0.258621
9	0	0		1	0	0	0
10	0	0		1	0	0	0
11	0	0		1	0	0	0		Pr(a)	0.867816
12	0	0		1	0	0	0		Pr(e)	0.647047
13	0	0		1	0	0	0		k	0.625491
14	0	0		1	0	0	0		SD	0.959592
15	1	0		0	1	0	0		95% CI (LL)	0.482908
16	1	0		0	1	0	0		95% CI (HL)	0.768074
17	1	1		0	0	0	1
18	1	1		0	0	0	1
19	1	1		0	0	0	1
20	0	0		1	0	0	0
21	0	0		1	0	0	0
22	0	0		1	0	0	0
23	1	1		0	0	0	1
24	0	0		1	0	0	0
25	0	0		1	0	0	0
26	0	0		1	0	0	0
27	1	1		0	0	0	1
28	1	0		0	1	0	0
29	1	1		0	0	0	1
30	0	0		1	0	0	0
31	1	0		0	1	0	0
32	1	0		0	1	0	0
33	0	0		1	0	0	0
34	0	0		1	0	0	0
35	0	0		1	0	0	0
36	0	0		1	0	0	0
37	0	0		1	0	0	0
38	0	0		1	0	0	0
39	0	0		1	0	0	0
40	0	0		1	0	0	0
41	0	0		1	0	0	0
42	1	0		0	1	0	0
43	0	0		1	0	0	0
44	0	0		1	0	0	0
45	0	0		1	0	0	0
46	1	0		0	1	0	0
47	0	0		1	0	0	0
48	1	0		0	1	0	0
49	1	1		0	0	0	1
50	0	0		1	0	0	0
51	0	0		1	0	0	0
52	0	0		1	0	0	0
53	1	0		0	1	0	0
54	1	0		0	1	0	0
55	0	1		0	0	1	0
56	0	0		1	0	0	0
57	0	1		0	0	1	0
58	0	0		1	0	0	0
59	0	0		1	0	0	0
60	0	0		1	0	0	0
61	0	0		1	0	0	0
62	0	0		1	0	0	0
63	0	0		1	0	0	0
64	1	1		0	0	0	1
65	1	1		0	0	0	1
66	0	0		1	0	0	0
67	1	1		0	0	0	1
68	0	0		1	0	0	0
69	0	0		1	0	0	0
70	0	0		1	0	0	0
71	0	0		1	0	0	0
72	0	0		1	0	0	0
73	0	0		1	0	0	0
74	0	0		1	0	0	0
75	1	1		0	0	0	1
76	0	0		1	0	0	0
77	0	0		1	0	0	0
78	0	0		1	0	0	0
79	0	0		1	0	0	0
80	1	1		0	0	0	1
81	0	0		1	0	0	0
82	0	0		1	0	0	0
83	0	0		1	0	0	0
84	1	1		0	0	0	1
85	0	0		1	0	0	0
86	0	0		1	0	0	0
87	0	0		1	0	0	0
88	0	0		1	0	0	0
89	0	0		1	0	0	0
90	0	0		1	0	0	0
91	0	0		1	0	0	0
92	0	1		0	0	1	0
93	0	0		1	0	0	0
94	0	0		1	0	0	0
95	0	0		1	0	0	0
96	0	0		1	0	0	0
97	0	0		1	0	0	0
98	1	1		0	0	0	1
99	1	1		0	0	0	1
100	0	0		1	0	0	0
101	1	1		0	0	0	1
102	1	1		0	0	0	1
103	0	0		1	0	0	0
104	0	0		1	0	0	0
105	0	0		1	0	0	0
106	0	0		1	0	0	0
107	0	0		1	0	0	0
108	0	0		1	0	0	0
109	0	0		1	0	0	0
110	0	0		1	0	0	0
111	1	1		0	0	0	1
112	0	0		1	0	0	0
113	0	0		1	0	0	0
114	0	0		1	0	0	0
115	0	0		1	0	0	0
116	0	0		1	0	0	0
117	0	0		1	0	0	0
118	0	0		1	0	0	0
119	0	0		1	0	0	0
120	0	0		1	0	0	0
121	0	0		1	0	0	0
122	0	0		1	0	0	0
123	0	1		0	0	1	0
124	0	0		1	0	0	0
125	1	1		0	0	0	1
126	0	0		1	0	0	0
127	0	0		1	0	0	0
128	1	1		0	0	0	1
129	1	1		0	0	0	1
130	0	0		1	0	0	0
131	1	1		0	0	0	1
132	1	0		0	1	0	0
133	0	0		1	0	0	0
134	1	1		0	0	0	1
135	0	0		1	0	0	0
136	1	1		0	0	0	1
137	0	0		1	0	0	0
138	0	0		1	0	0	0
139	0	0		1	0	0	0
140	0	0		1	0	0	0
141	1	1		0	0	0	1
142	0	0		1	0	0	0
143	0	0		1	0	0	0
144	0	0		1	0	0	0
145	0	0		1	0	0	0
146	0	0		1	0	0	0
147	0	0		1	0	0	0
148	0	0		1	0	0	0
149	0	0		1	0	0	0
150	1	1		0	0	0	1
151	0	0		1	0	0	0
152	0	0		1	0	0	0
153	1	0		0	1	0	0
154	0	0		1	0	0	0
155	0	0		1	0	0	0
156	0	0		1	0	0	0
157	0	0		1	0	0	0
158	0	0		1	0	0	0
159	0	0		1	0	0	0
160	1	0		0	1	0	0
161	0	0		1	0	0	0
162	0	0		1	0	0	0
163	0	1		0	0	1	0
164	0	1		0	0	1	0
165	0	0		1	0	0	0
166	1	1		0	0	0	1
167	0	0		1	0	0	0
168	1	0		0	1	0	0
169	0	0		1	0	0	0
170	1	0		0	1	0	0
171	1	0		0	1	0	0
172	0	0		1	0	0	0
173	0	0		1	0	0	0
174	1	1		0	0	0	1
0	129	140
1	45	34
	174	174
0= No biofilm
1= Biofilm
