## Supplementary Table 3 for "BACTERIAL ONCOTRAITS BUT NOT BIOFILMS ARE ASSOCIATED WITH DYSPLASIA IN ULCERATIVE COLITIS"

### Sheet: Blad1
	Supplemental table 3. Colonoscopy and lesion characteristics
	Colonoscopy and lesion characteristics
	Patients with endoscopic detected lesion, n	27
	Patients with lesion suspect for dysplasia, n	23
	Paris classification
	Ip	2 (7.1)
	Is	17 (60.7)
	IIa	6 (21.4)
	IIb	2 (7.1)
	Size in mm, mean (+-SD)	5.5 (4.2)
	Endoscopically radical resection, n	22
	Patients with dysplastic lesions, n	11
	Location of dysplasic lesions, na	12
	Ascending colon	3
	Transversum	4
	Descending colon	3
	Rectum	2
	a: 1 patient with 2 dysplastic lesions.
