## Supplementary Table 4 for "BACTERIAL ONCOTRAITS BUT NOT BIOFILMS ARE ASSOCIATED WITH DYSPLASIA IN ULCERATIVE COLITIS"

### Sheet: Supplementary Table 4
Supplementary Table 4: detailed information on biopsies from patients with dysplastic lesions
	BaCo-studynr	Ascendens Endo	Ascendens PA	Ascendens biofilm	Descendens Endo	Descendens PA	Descendens biofilm	Leasion	Leasion	Leasion biopsy biofilm	History of dysplasia
								Endo	PA
	008	Normal	mild reactive changes	pos	Normal	Normal	pos	leasion suspected for dysplasia	TA LGD sigmoid	neg	TA LGD transversum (>5 years ago), TA HGD coecum (>5 years ago)
	010	Normal	Normal	neg	Normal	Normal	neg	leasion suspected for dysplasia	TA LGD rectum	neg	--
	017	Normal	--	--	Normal	--	--	leasion suspected for dysplasia	TA LGD transversum	--	--
	030	Inflamed	mild chronic inflammation	neg	Inflamed	mild chronic inlammation	neg	leasion suspected for dysplasia	TA LGD rectum	neg	not defined rectum (>5 years ago)
	079	Normal	--	neg	Normal	mild reactive changes	neg	leasion suspected for dysplasia	TA LGD transversum	pos	TA LGD 2x ascendens, transversum, descendens (>5 years ago)
	089	Normal	--	pos	Normal	--	neg	leasion suspected for dysplasia	TA LGD transversum	pos	--
	099	Normal	--	neg	Normal	--	neg	leasion suspected for dysplasia	TA LGD coecum* TA LGD transversum	neg	TA HGD ascendens (>5 years ago) 2x TA LGD coecum, ascendens (>5 years ago)
	113	Normal	Normal	neg	Normal	Normal	pos	leasion suspected for dysplasia	TA LGD ascendens	pos	2x TA LGD ascendens (<5 years ago)
	116	Normal	Normal	neg	Normal	Normal	neg	leasion suspected for dysplasia	TA LGD descendens	pos	TA LGD descendens (<5 years ago)
	124	Normal	--	pos	Inflamed	moderate chronic active inflammation	pos	leasion suspected for dysplasia	TA LGD ascendens	pos	TA LGD descendens (>5 years ago)
	156	Normal	focal active inflammation	pos	Normal	--	pos	leasion suspected for dysplasia	TA LGD descendens*	pos	2x TA LGD transversum (>5 years ago)
	Endo=endoscopy observation, PA=pathology evaluation, neg=negative, pos=positive, TA= tubular adenoma, LGD = low grade dysplasia,
	* Biopsy close to leasion used for biofilm analysis
