## Supplementary Table 5 for "BACTERIAL ONCOTRAITS BUT NOT BIOFILMS ARE ASSOCIATED WITH DYSPLASIA IN ULCERATIVE COLITIS"

### Sheet: Blad1
Supplementary table 5
	CONTROL	UC	Low-riska (n=42)	High-riskb	His-dys	End-dys	PSC
				(n=38)	(n=24)	(n=11)	(n=13)
Any biofilm	17/34 (50.0%)	49/76 (64.4%)	23/40 (57.5%)	26/36 (72.2%)	16/23 (69.6%)	7/10 (70.0%)	11/13 (84.6%)
Biofilm ascendending colon	15/33 (45,5%)	37/78 (47.4%)	17/41 (41.5%)	20/37 (54.1%)	12/24 (50.0%)	4/10 (40%)	8/13 (61.5%)
Biofilm descending colon	11/34 (32.4%)	27/76 (35.5%)	13/40 (32.5%)	14/36 (38.9%)	9/23 (39.1%)	4/10 (40%)	5/13 (38.5%)
a8 cases both positive in ascendens and descendens, 1 case only biofilm positive on inflammatory polyp. b10 cases both positive in ascendens and descendens, 2 cases only biofilm positive on tubular adenoma with low grade dysplasia.
His-dys = history of dysplasia, End-dys= dysplasia present during study colonoscopy, PSC = primary sclerosing cholangitis
