## Supplementary Table 6 for "BACTERIAL ONCOTRAITS BUT NOT BIOFILMS ARE ASSOCIATED WITH DYSPLASIA IN ULCERATIVE COLITIS"

### Sheet: ShannonDiversity
Patient	Group	Sample	S.Diver.Phylum	S.Diver.Class	S.Diver.Order	S.Diver.Family	S.Diver.Genus		Average	Phylum	Class	Order	Family	Genus
1	1	S0209	3.4469	5.7212	10.775	13.8279	11.813		UC	2.89979	3.98032	4.7926	8.85337	9.47776
1	1	S0425	3.9517	6.1438	6.955	10.0996	10.2228		control	3.2467	4.51653	6.00835	9.06261	9.24987
3	1	S0210	1.9661	2.6272	2.6545	11.0025	17.9099		SD
3	1	S0211	2.0067	3.281	3.355	14.7697	19.5798		UC	0.893484	1.51202	2.36342	3.58175	4.15798
4	1	S0212	2.7178	4.3403	4.1181	7.9083	8.8342		control	0.829199	1.56358	2.53069	4.31172	4.74535
4	1	S0213	2.7834	3.4054	3.4863	5.8299	6.464
5	1	S0214	1.9523	2.8728	2.8626	8.4746	11.7972
5	1	S0215	2.1985	3.1968	3.3112	9.5776	12.9114
6	1	S0216	3.4559	5.0426	5.1289	9.0616	11.1469
6	1	S0217	2.5168	4.6823	5.043	13.4983	20.6613
7	1	S0218	2.2599	2.3224	2.5236	2.6493	2.4101
7	1	S0219	1.871	1.9878	2.0621	1.9807	1.8314
8	1	S0220	2.0079	2.6223	2.6622	6.1741	7.0746
8	1	S0302	2.0732	3.9348	4.7226	10.5108	11.2224
8	1	S0303	1.9304	2.8082	2.9536	8.2591	9.741
9	1	S0025	1.5668	1.6722	1.671	7.2799	8.2617
9	1	S0221	2.4625	3.4754	3.4555	9.9397	11.1507
10	1	S0062	2.4975	3.1535	3.4351	9.674	9.2426
10	1	S0222	3.3559	5.8694	7.4891	12.5873	10.7213
11	1	S0048	2.3126	2.6909	2.6228	6.547	6.2038
11	1	S0223	1.5839	2.3378	2.3849	10.2439	13.6249
11	1	S0304	1.9207	2.4883	2.5585	6.4212	5.9769
12	1	S0024	1.2743	1.3831	1.4055	3.4885	3.8673
12	1	S0224	3.0708	4.2229	4.4848	5.685	5.0116
13	1	S0225	2.7272	3.4316	6.5224	11.3517	10.9909
13	1	S0226	3.6868	4.643	6.7264	7.1064	6.7969
15	1	S0227	2.018	3.1247	4.1541	12.1559	12.8068
15	1	S0228	4.0645	5.6381	6.3462	6.8278	6.2954
16	1	S0229	1.8376	2.6577	2.5082	7.2522	12.6643
16	1	S0230	3.4739	4.7507	4.9891	11.4819	13.7409
17	1	S0231	3.8153	5.9729	7.4942	10.2101	10.8174
17	1	S0232	3.7836	5.9957	8.3856	11.9026	12.5315
17	1	S0233	3.3852	3.8355	6.177	6.7479	5.855
20	1	S0058	1.0777	1.0793	1.0813	9.6641	10.6018
20	1	S0234	4.1036	5.9287	6.5386	9.2613	8.6434
20	1	S0235	4.0807	5.6173	7.976	9.39	8.1789
21	1	S0236	2.1166	4.0373	4.3744	6.3703	6.9903
21	1	S0237	1.7561	3.2734	3.4773	3.8536	3.9498
22	1	S0238	2.5267	2.8493	2.8402	5.9651	7.2316
22	1	S0239	1.7471	1.7372	1.754	2.9062	2.9984
24	1	S0054	1.261	1.3136	1.3277	14.2173	15.7516
24	1	S0055	1.4243	1.5144	1.5346	12.364	12.5183
25	1	S0240	2.414	3.181	3.2971	10.3543	10.5772
25	1	S0305	2.6277	4.4055	4.8609	11.8335	13.4046
26	2	S0241	1.9443	2.1029	2.1542	2.8037	2.8215
26	2	S0242	2.5521	2.8348	2.8668	5.6744	6.2586
27	2	S0243	4.1396	5.3108	6.4631	6.7025	5.7524
27	2	S0244	3.1205	5.1085	6.5378	10.1095	9.3838
29	1	S0245	3.9195	4.5632	5.7803	6.0704	5.6841
29	1	S0246	2.3391	2.3873	2.8185	2.9879	2.9512
29	1	S0306	4.7147	5.3086	7.6603	9.7865	9.079
30	1	S0053	1.3476	1.4769	1.484	7.1035	8.0187
30	1	S0247	4.5527	5.5785	6.8141	8.0577	7.8501
30	1	S0307	4.3698	5.4735	7.6394	9.6754	10.0044
31	1	S0248	3.7685	4.3901	4.9867	6.2796	5.3947
31	1	S0308	2.9609	3.1736	4.0757	4.7806	4.8526
32	1	S0426	3.712	4.7672	5.1128	9.4589	9.5286
32	1	S0427	3.7414	4.8725	4.7314	8.6641	8.6883
33	1	S0250	3.9493	6.1199	11.1532	15.322	14.9729
33	1	S0309	5.6005	8.2327	10.8407	17.9313	17.0158
34	1	S0251	4.0942	4.8609	5.079	5.0286	4.8813
34	1	S0310	3.8503	6.0433	8.5973	10.8298	9.5009
35	1	S0252	3.0824	3.7035	3.9068	3.9297	3.8245
37	1	S0253	3.9573	5.2839	5.8068	6.9321	6.6399
37	1	S0311	4.4365	7.4894	9.4609	13.9583	13.2554
38	1	S0254	3.4852	5.4443	5.8715	11.228	11.6033
38	1	S0312	3.3113	5.475	8.5534	14.581	14.712
39	1	S0255	2.0853	2.17	2.2462	2.3982	2.3292
41	1	S0066	1.3022	1.3832	1.4154	6.5676	7.6435
41	1	S0428	2.8452	3.617	6.0262	6.4828	6.2477
42	1	S0313	3.7052	6.4171	8.2446	13.8475	15.8005
42	1	S0314	4.1765	5.5384	8.3765	9.4149	10.029
43	1	S0137	2.5929	3.3801	7.1103	10.4895	11.7802
43	1	S0429	3.8419	7.2882	9.308	14.3666	13.4107
44	1	S0138	2.9068	4.4598	4.6681	9.3042	10.5227
44	1	S0430	3.2433	5.448	7.5479	8.6779	7.8958
44	1	S0431	3.6734	6.3619	7.923	15.5409	18.3874
48	1	S0256	2.4841	3.7854	6.7476	16.6366	15.53
48	1	S0257	3.4731	4.0795	6.1544	13.3211	11.7846
48	1	S0432	3.5012	4.7717	8.3008	11.9849	10.6337
49	1	S0315	3.8646	6.6834	10.2608	16.9999	16.4788
49	1	S0433	1.7092	1.7287	1.7239	2.3863	2.3679
50	1	S0064	1.903	2.5938	2.5465	10.4371	10.9102
50	1	S0258	4.1833	5.2719	5.8762	9.8279	8.191
50	1	S0259	3.3559	4.2264	4.4923	4.5726	4.406
51	1	S0260	4.7585	5.5282	9.0332	11.2563	10.4615
51	1	S0261	3.8379	4.6941	6.3841	6.515	5.2857
52	1	S0316	3.5133	5.1598	8.3371	11.7982	11.5161
53	1	S0039	1.3322	1.3745	1.3774	6.709	7.7023
53	1	S0262	4.5281	6.0674	7.0119	10.0818	10.4056
54	1	S0042	1.7677	2.028	2.2345	7.9037	8.2599
54	1	S0317	2.2013	2.6093	2.6202	5.4991	7.5488
54	1	S0434	3.606	4.8309	5.5126	7.243	7.3
56	1	S0263	3.3458	3.8212	3.8774	6.5204	6.838
56	1	S0318	3.7367	5.6741	6.0745	9.2503	9.2744
57	2	S0264	2.1199	2.5782	2.5888	3.7351	3.7241
57	2	S0265	3.8347	5.9842	7.0372	8.6292	6.9402
58	2	S0139	3.8196	4.3125	5.7734	5.849	5.7504
58	2	S0435	3.7868	4.9114	5.5122	5.3073	5.0142
59	1	S0319	3.2866	3.6232	3.8012	5.6088	5.1414
59	1	S0320	4.2341	5.3759	6.1858	9.0209	9.3951
60	1	S0140	3.1036	3.8664	3.8695	7.5485	9.1769
60	1	S0436	3.0843	3.766	3.7651	6.5561	7.2454
60	1	S0437	3.5091	3.9067	3.9723	7.7617	10.6075
61	1	S0438	2.9592	3.5049	5.178	7.0702	6.4484
61	1	S0439	3.4684	5.7435	7.3673	18.6756	21.7988
63	1	S0440	3.1543	4.4701	4.5785	8.4357	8.6324
63	1	S0441	3.101	5.0876	5.751	11.46	11.1711
65	2	S0321	3.4043	4.5938	7.11	8.8011	9.1332
65	2	S0442	4.243	5.8291	9.8632	13.5811	13.1345
67	4	S0049	1.6782	1.9805	1.9864	14.9087	15.5042
67	4	S0443	3.3156	4.176	4.2775	10.3015	12.1417
68	1	S0444	3.1549	6.7131	8.3493	14.9732	16.1062
68	1	S0445	3.4327	4.791	5.2394	7.2555	7.0371
70	1	S0032	1.4191	1.6578	1.6667	8.9808	9.4643
70	1	S0446	3.5413	5.6677	6.7458	12.716	13.0428
71	1	S0034	1.4402	1.5753	1.5952	14.0723	16.8487
71	1	S0447	3.0462	3.6896	3.747	4.5475	4.4611
72	2	S0448	2.877	3.8572	7.6132	8.7137	8.9957
72	2	S0449	1.9785	2.0952	2.2025	2.2094	2.0232
75	3	S0322	3.6314	5.1928	5.6709	8.6185	9.6484
75	3	S0450	3.0985	5.1026	5.7824	13.3595	16.8911
76	1	S0451	1.458	2.1992	2.1379	12.657	19.6218
76	1	S0452	2.382	3.1715	3.2101	6.3261	6.6874
77	2	S0453	4.0264	5.923	7.3117	13.2255	14.7742
78	4	S0022	1.1852	1.306	1.2975	7.0167	8.5603
78	4	S0454	3.8869	5.976	7.842	14.0698	13.9758
79	1	S0323	2.8816	5.1435	6.6694	13.8173	16.3954
79	1	S0324	2.5086	3.7962	4.0525	10.2529	11.2568
79	1	S0455	4.7409	6.5123	7.6637	7.8819	7.5253
80	1	S0456	2.4651	3.5072	3.6611	5.4568	5.3483
80	1	S0457	2.3797	3.4359	3.4327	5.4884	5.4231
81	1	S0458	2.2685	2.5843	2.663	3.8787	3.8192
81	1	S0459	2.3806	2.6873	2.748	4.3766	4.4797
82	2	S0460	4.4917	5.9758	7.4036	8.673	8.7652
84	1	S0461	2.9659	3.4194	3.8896	3.7507	3.4593
84	1	S0462	2.6979	3.5133	3.5584	6.256	6.8476
85	1	S0463	3.0922	3.5554	3.6246	6.9175	8.6732
85	1	S0464	3.0597	4.9478	5.1765	10.3417	12.5913
86	1	S0465	2.9641	3.5373	3.339	7.6373	10.0757
86	1	S0466	3.2372	4.6409	6.1821	7.5705	7.4509
87	1	S0325	3.125	3.9453	5.5963	8.8374	8.7801
87	1	S0467	3.8555	4.5079	6.1416	6.251	6.1498
88	1	S0468	4.4607	6.3379	8.4393	9.6637	10.2683
88	1	S0469	3.5702	5.8513	9.1122	11.903	12.8391
89	1	S0470	1.937	2.1506	2.095	5.9439	7.1266
89	1	S0471	2.4184	2.8722	2.8735	3.4659	3.3093
89	1	S0472	2.0538	2.2191	2.2326	6.0053	6.8003
91	1	S0056	2.2665	3.201	3.3879	10.9508	11.7349
91	1	S0141	2.3978	3.012	3.0698	5.629	7.2372
92	1	S0473	3.2273	4.2725	4.553	6.4008	6.9161
92	1	S0474	3.0266	3.3416	3.4073	4.6089	5.564
93	1	S0326	4.3808	6.4996	9.5975	13.7839	15.2075
93	1	S0475	2.4476	2.9891	3.0277	7.1032	8.3588
94	2	S0327	3.5382	5.876	10.0979	18.1906	17.9267
94	2	S0328	3.2151	5.217	6.9322	11.4952	11.9266
95	2	S0329	3.4735	5.447	8.5257	9.8804	10.268
95	2	S0476	2.9317	3.5691	3.7527	3.4078	3.112
96	2	S0330	2.248	2.5394	2.5551	3.4822	3.415
96	2	S0477	2.6188	3.0016	3.1637	4.9432	4.7963
97	1	S0142	2.4347	2.7078	2.7095	6.3435	6.3261
97	1	S0331	2.695	3.183	3.3406	7.967	8.5058
97	1	S0332	3.3444	6.6149	7.6269	13.6282	13.6875
98	1	S0038	1.2773	1.3811	1.402	9.0554	8.875
98	1	S0478	2.58	3.1076	3.2076	5.0486	5.6447
99	1	S0143	2.9434	5.1859	8.8427	10.231	9.5932
99	1	S0144	3.1565	3.5631	3.8072	4.0124	3.9148
99	1	S0333	2.3811	2.6117	4.5504	5.0879	5.0976
100	1	S0479	3.7041	4.6565	4.7838	8.06	9.7679
100	1	S0480	4.2017	5.1526	5.7473	8.036	8.2492
103	2	S0145	4.1067	5.7059	8.1142	8.7423	7.51
103	2	S0334	3.8962	4.3924	5.9486	6.1564	6.6633
104	1	S0146	2.3322	3.1058	3.1889	6.607	8.516
104	1	S0147	2.2381	2.7175	2.7841	5.2695	6.6297
107	5	S0335	2.9799	4.8309	5.3678	12.6011	15.7604
107	5	S0336	3.1296	6.3727	8.1551	18.1841	22.2902
108	2	S0337	3.3424	4.0245	5.5896	6.1978	5.9494
108	2	S0338	4.292	5.5252	6.3479	6.8935	7.0725
109	2	S0017	1.5623	1.6908	1.6764	7.4505	8.3521
109	2	S0339	3.5414	6.3321	9.0291	18.3767	21.1422
111	3	S0148	3.1018	3.1687	3.5815	3.7948	3.8016
111	3	S0481	2.8456	3.0495	3.24	3.3958	3.2308
113	1	S0059	2.0859	2.9667	3.3826	13.0454	13.6766
113	1	S0149	2.8179	3.8496	3.9175	9.0372	10.1795
114	1	S0340	3.1351	4.0046	4.3211	8.5235	10.4118
114	1	S0482	4.2327	5.2054	6.7493	7.8779	7.7534
114	1	S0483	3.1792	4.9822	6.3407	7.8016	14.1983
115	1	S0026	1.9619	2.9196	3.3148	11.967	11.9595
115	1	S0485	2.7479	3.4185	3.5934	6.4316	6.6589
116	1	S0020	1.7596	2.0959	2.2183	9.1231	10.081
116	1	S0028	3.0296	4.1195	4.2764	14.7669	16.9511
116	1	S0037	2.0643	2.7081	2.9464	13.1775	14.6498
117	6	S0341	2.5082	2.3803	2.7479	9.5116	11.8027
117	6	S0342	1.4385	1.382	2.7872	9.2005	14.9113
118	3	S0486	3.3939	3.9077	5.0465	5.2453	5.0684
118	3	S0487	2.6214	2.8367	3.0865	2.8324	2.6881
120	2	S0150	2.3459	3.9605	6.717	9.4913	9.5148
120	2	S0488	4.2037	6.4087	7.8825	10.8758	10.3222
121	3	S0489	2.9646	3.4624	3.4923	5.3418	6.494
121	3	S0490	2.8868	2.823	2.828	2.7348	2.6425
122	2	S0491	2.5306	2.7471	3.3042	3.408	3.0369
122	2	S0492	3.6387	3.8195	4.1309	3.9298	3.4854
124	1	S0343	3.8992	7.0575	10.5825	16.1474	16.934
124	1	S0493	2.9587	3.0742	3.0586	5.5177	5.3938
124	1	S0494	3	3.4358	3.6215	7.9133	9.0838
125	1	S0495	2.7299	4.2544	4.276	4.9126	3.4879
125	1	S0496	2.7647	4.4817	4.4993	5.1902	3.7734
126	1	S0035	2.0347	2.9065	3.1747	12.6203	14.0575
126	1	S0040	1.9965	2.5404	2.6679	7.8367	8.1111
126	1	S0151	2.9856	4.4245	4.6801	12.9102	14.9133
130	1	S0152	2.8755	4.055	4.5156	5.6787	5.5988
130	1	S0497	4.1128	4.4717	4.7045	4.5632	3.8665
133	1	S0153	2.4561	2.6234	2.8218	3.3755	3.3114
133	1	S0498	2.0278	2.1865	2.2362	2.7753	2.7024
135	2	S0154	3.859	5.8977	7.8955	11.9064	11.5903
135	2	S0155	2.7724	3.404	6.436	7.6377	8.4676
136	4	S0047	2.0905	2.975	3.3016	13.2354	14.3644
136	4	S0156	3.4148	6.3806	8.0196	12.5846	14.3692
138	2	S0157	4.7501	7.47	10.4888	14.6381	14.5905
138	2	S0499	4.9292	7.825	10.6072	12.9657	12.7072
139	2	S0051	2.4359	4.2147	5.1671	15.7758	15.5399
139	2	S0158	4.3986	5.8111	8.7354	10.6284	10.0731
142	2	S0159	2.3072	3.6711	3.7579	11.5944	17.6622
142	2	S0160	2.9608	4.1398	8.1998	12.3237	11.7372
146	2	S0060	1.7203	2.1073	2.1263	9.3654	8.9343
146	2	S0500	4.2656	6.8314	7.5068	9.987	9.3507
147	3	S0065	1.6854	1.907	1.9752	8.0664	8.6825
147	3	S0344	4.371	7.8645	9.4745	20.2554	21.3052
148	1	S0345	3.4544	4.9671	4.8901	7.7043	8.5741
148	1	S0501	3.7026	6.8123	8.4759	12.3559	13.1718
150	2	S0061	1.4461	1.6353	1.6774	6.7379	7.4842
150	2	S0346	3.5848	6.2661	7.8683	13.2356	14.5745
152	2	S0355	3.0693	3.6081	4.0684	4.1077	3.4123
152	2	S0356	2.5323	3.8218	7.2833	9.7913	11.3141
153	3	S0347	4.2223	5.0876	7.7833	8.8897	7.177
153	3	S0502	1.9943	2.407	3.359	5.6026	5.8298
155	2	S0348	2.3849	3.1532	5.0699	8.583	8.2862
155	2	S0349	3.1348	3.9806	6.6603	9.9084	10.3785
156	1	S0057	2.3954	3.2474	3.515	16.2842	18.2465
156	1	S0161	3.5543	6.9716	7.1385	17.1073	17.985
156	1	S0503	3.1057	4.4229	4.4223	11.7863	13.6247
157	2	S0350	3.1303	4.9946	5.8948	8.9343	8.2706
157	2	S0357	3.9599	5.1886	7.5461	8.2124	8.5493
158	2	S0351	3.5919	4.8516	4.9224	14.0962	14.9012
158	2	S0352	4.1897	7.4994	9.0738	19.876	20.2141
159	2	S0353	2.9773	3.7167	7.2619	11.3687	11.0141
159	2	S0354	3.4205	4.2804	6.7746	9.5081	9.6226
161	3	S0050	2.4499	2.7355	2.7718	11.9649	18.0402
161	3	S0504	2.4505	3.1986	3.2643	7.2663	10.0032
162	1	S0030	1.2507	1.3005	1.3336	5.5213	5.3587
162	1	S0041	1.7092	2.0077	2.0829	9.8289	10.8326
162	1	S0162	2.8627	5.0524	9.4543	12.2487	11.6223
163	2	S0046	2.6827	3.6241	4.1085	7.881	7.5729
163	2	S0505	3.7619	4.7788	4.7125	4.8767	4.2286
164	2	S0506	4.5993	8.0226	12.5535	19.7581	20.0591
164	2	S0507	2.3281	2.9618	2.9846	7.9072	9.7172
166	2	S0163	3.4012	3.776	4.6753	4.5378	4.5586
166	2	S0164	2.9346	3.7755	4.3054	4.1833	4.0672
169	1	S0019	2.8204	3.5513	4.4519	12.7344	12.7558
169	1	S0021	1.9912	2.154	2.3248	7.5264	8.2557
169	1	S0027	1.7085	2.0248	2.2507	7.9316	8.5816
170	2	S0266	2.4767	2.9338	2.9436	6.8687	7.6693
170	2	S0508	2.7398	3.1168	3.1202	6.5848	6.9486
171	2	S0165	3.4956	7.0147	9.5304	16.9962	19.4675
171	2	S0166	3.2307	3.9783	4.3566	4.1701	3.5634

### Sheet: coding
Group1	Ulcerative colitis
Group 2	controls
Group3-6	excluded controls (spirochetosis, inflammation, adenomas, microscopic colitis)
