## Supplementary Table 7 for "BACTERIAL ONCOTRAITS BUT NOT BIOFILMS ARE ASSOCIATED WITH DYSPLASIA IN ULCERATIVE COLITIS"

### Sheet: Biofilm(family)
prediction	predictor	subset	Group	level	N	pos	neg	otus	accuracy	pvalue	AdjPvalues	pos_association	neg_association
biofilm presence	family otu abundance	all samples	1	family	234	94	140	91	0.5966	0.00079	0.010674	Eggerthellaceae(M = 2.08 | W = 61.00);Selenomonadaceae(M = 3.07 | W = 70.00);Oscillospiraceae(M = 2.27 | W = 65.00);Atopobiaceae(M = 2.89 | W = 69.00);Peptococcaceae(M = 4.05 | W = 81.00);Synergistaceae(M = 2.86 | W = 66.00);Barnesiellaceae(M = 3.06 | W = 67.00);Hungateiclostridiaceae(M = 3.57 | W = 74.00);Christensenellaceae(M = 2.70 | W = 64.00)
biofilm presence	family otu abundance	right	2	family	119	56	63	91	0.6491	0.003036	0.012764		Leptospiraceae(M = -4.17 | W = 75.00)
biofilm presence	family otu abundance	left	3	family	115	38	77	91	0.4990	0.004783	0.016685	Peptococcaceae(M = 4.73 | W = 78.00);Hungateiclostridiaceae(M = 4.45 | W = 74.00)
biofilm presence	family otu abundance	control	6	family	85	32	53	91	0.5453	0.002678	0.012467	Hungateiclostridiaceae(M = 4.27 | W = 59.00);Christensenellaceae(M = 4.25 | W = 63.00)
biofilm presence	family otu abundance	colitis	7	family	149	62	87	91	0.5753	0.00312	0.012764	Peptococcaceae(M = 4.88 | W = 85.00);Barnesiellaceae(M = 4.42 | W = 78.00)
biofilm presence	family otu abundance	right/control	12	family	43	18	25	91	0.5493	0.069088	0.08479	Christensenellaceae(M = 5.55 | W = 59.00)
biofilm presence	family otu abundance	left/control	13	family	42	14	28	91	0.4999	0.001517	0.011869	Odoribacteraceae(M = 3.56 | W = 20.00)	Bradyrhizobiaceae(M = -3.59 | W = 26.00)
biofilm presence	family otu abundance	right/colitis	16	family	76	38	38	91	0.6407	0.022574	0.037165	Peptococcaceae(M = 5.39 | W = 75.00)	Leptospiraceae(M = -4.66 | W = 67.00)
biofilm presence	family otu abundance	left/colitis	17	family	73	24	49	91	0.4994	0.018116	0.03218	Atopobiaceae(M = 3.99 | W = 44.00);Peptococcaceae(M = 4.69 | W = 49.00);Synergistaceae(M = 3.63 | W = 40.00)
biofilm presence	family otu abundance	colitis/risk=1	18	family	73	33	40	91	0.5325	0.049292	0.065239	Barnesiellaceae(M = 5.69 | W = 77.00)
biofilm presence	family otu abundance	colitis/risk=0	19	family	76	29	47	91	0.5747	0.002098	0.011869	Selenomonadaceae(M = 5.04 | W = 73.00);Peptococcaceae(M = 4.94 | W = 69.00)
biofilm presence	family otu abundance	right/risk=1/colitis	24	family	37	20	17	91	0.5721	0.013878	0.026765	Peptococcaceae(M = 8.28 | W = 82.00);Barnesiellaceae(M = 8.58 | W = 81.00)
biofilm presence	family otu abundance	right/risk=0/colitis	25	family	39	18	21	91	0.5450	0.076983	0.090371		Mycoplasmataceae(M = -5.65 | W = 59.00)
biofilm presence	family otu abundance	left/risk=1/colitis	26	family	36	13	23	91	0.4973	0.012074	0.02532		Leuconostocaceae(M = -4.85 | W = 19.00)
biofilm presence	family otu abundance	left/risk=0/colitis	27	family	37	11	26	91	0.5051	0.005414	0.0176	Selenomonadaceae(M = 8.59 | W = 81.00);Peptococcaceae(M = 8.78 | W = 84.00)

### Sheet: Biofilm(order)
prediction	predictor	subset	group	level	N	pos	neg	otus	accuracy	pvalue	AdjPvalues	pos_association	neg_association
biofilm presence	order otu abundance	all samples	1	order	234	94	140	53	0.6387	0.000369	0.010674	Eggerthellales(M = 2.50 | W = 39.00);Selenomonadales(M = 3.41 | W = 44.00);Synergistales(M = 3.27 | W = 42.00)
biofilm presence	order otu abundance	right	2	order	119	56	63	53	0.6597	0.00144	0.011869	Eggerthellales(M = 3.22 | W = 38.00)	Leptospirales(M = -4.21 | W = 43.00)
biofilm presence	order otu abundance	left	3	order	115	38	77	53	0.5174	0.012217	0.02532	Selenomonadales(M = 4.26 | W = 41.00);Synergistales(M = 4.20 | W = 41.00)
biofilm presence	order otu abundance	control	6	order	85	32	53	53	0.6054	0.002035	0.011869	Clostridiales(M = 1.16 | W = 15.00);Bacteroidales(M = 1.07 | W = 14.00);Veillonellales(M = 1.83 | W = 17.00)	Cytophagales(M = -3.09 | W = 15.00);Rhizobiales(M = -2.22 | W = 22.00)
biofilm presence	order otu abundance	colitis	7	order	149	62	87	53	0.6174	0.000967	0.010674	Selenomonadales(M = 4.13 | W = 47.00);Synergistales(M = 4.16 | W = 47.00)
biofilm presence	order otu abundance	right/control	12	order	43	18	25	53	0.5837	0.02463	0.040061
biofilm presence	order otu abundance	left/control	13	order	42	14	28	53	0.5182	0.044869	0.061853
biofilm presence	order otu abundance	right/colitis	16	order	76	38	38	53	0.6602	0.016315	0.029764		Leptospirales(M = -4.70 | W = 40.00)
biofilm presence	order otu abundance	left/colitis	17	order	73	24	49	53	0.5025	0.00056	0.010674	Selenomonadales(M = 4.74 | W = 32.00);Synergistales(M = 4.14 | W = 28.00)
biofilm presence	order otu abundance	colitis/risk=1	18	order	73	33	40	53	0.5575	0.227252	0.235992	Synergistales(M = 4.74 | W = 36.00)
biofilm presence	order otu abundance	colitis/risk=0	19	order	76	29	47	53	0.5911	0.014931	0.02839	Selenomonadales(M = 5.53 | W = 44.00)
biofilm presence	order otu abundance	right/risk=1/colitis	24	order	37	20	17	53	0.6144	0.010044	0.022982	Eggerthellales(M = 5.22 | W = 35.00);Selenomonadales(M = 5.81 | W = 27.00);Synergistales(M = 6.58 | W = 27.00)	Leptospirales(M = -6.39 | W = 33.00);Chroococcales(M = -6.71 | W = 22.00)
biofilm presence	order otu abundance	right/risk=0/colitis	25	order	39	18	21	53	0.5617	0.053763	0.069124		Mycoplasmatales(M = -5.94 | W = 36.00)
biofilm presence	order otu abundance	left/risk=1/colitis	26	order	36	13	23	53	0.4963	0.008283	0.019968
biofilm presence	order otu abundance	left/risk=0/colitis	27	order	37	11	26	53	0.5088	0.005478	0.0176	Selenomonadales(M = 9.97 | W = 49.00)	Oceanospirillales(M = -8.42 | W = 44.00)

### Sheet: Biofilm(class)
prediction	predictor	subset	group	level	N	pos	neg	otus	accuracy	pvalue	AdjPvalues	pos_association	neg_association
biofilm presence	class abundance	all samples	1	clas	234	94	140	25	0.6325	0.002784	0.012528	Synergistia(M = 3.13 | W = 20.00)
biofilm presence	class abundance	right	2	clas	119	56	63	25	0.6516	0.001793	0.011869	Bacteroidia(M = 0.93 | W = 8.00);Clostridia(M = 1.07 | W = 8.00);Coriobacteriia(M = 1.20 | W = 8.00);Deltaproteobacteria(M = 1.60 | W = 8.00);Erysipelotrichia(M = 1.49 | W = 8.00);Negativicutes(M = 1.28 | W = 8.00)	Actinobacteria(M = -0.72 | W = 6.00);Alphaproteobacteria(M = -0.99 | W = 7.00);Bacilli(M = -1.13 | W = 6.00);Betaproteobacteria(M = -1.28 | W = 6.00);Chlamydiia(M = -0.94 | W = 6.00);Epsilonproteobacteria(M = -1.39 | W = 8.00);Gammaproteobacteria(M = -0.94 | W = 6.00);Spirochaetia(M = -1.71 | W = 8.00)
biofilm presence	class otu abundance	left	3	clas	115	38	77	25	0.5219	0.020407	0.034873	Synergistia(M = 4.06 | W = 19.00)
biofilm presence	class otu abundance	control	6	clas	85	32	53	25	0.5934	0.005363	0.0176	Bacteroidia(M = 0.79 | W = 7.00);Clostridia(M = 0.88 | W = 7.00);Coriobacteriia(M = 0.80 | W = 7.00);Negativicutes(M = 1.06 | W = 7.00)	Actinobacteria(M = -0.76 | W = 4.00);Alphaproteobacteria(M = -1.45 | W = 7.00);Bacilli(M = -1.29 | W = 4.00);Cytophagia(M = -3.45 | W = 9.00);Gammaproteobacteria(M = -0.86 | W = 4.00)
biofilm presence	class otu abundance	colitis	7	clas	149	62	87	25	0.6218	0.001145	0.010674	Synergistia(M = 4.07 | W = 24.00)
biofilm presence	class abundance	right/control	12	clas	43	18	25	25	0.5816	0.020701	0.034933	Chitinophagia(M = 4.99 | W = 4.00);Coriobacteriia(M = 1.02 | W = 4.00);Deltaproteobacteria(M = 2.34 | W = 8.00)	Alphaproteobacteria(M = -1.38 | W = 6.00);Bacilli(M = -1.17 | W = 5.00);Chlamydiia(M = -1.89 | W = 6.00)
biofilm presence	class abundance	left/control	13	clas	42	14	28	25	0.5086	0.007135	0.019557
biofilm presence	class abundance	right/colitis	16	clas	76	38	38	25	0.6578	0.002991	0.012764	Bacteroidia(M = 0.82 | W = 6.00);Clostridia(M = 1.06 | W = 8.00);Coriobacteriia(M = 1.28 | W = 6.00);Negativicutes(M = 1.46 | W = 8.00);Synergistia(M = 3.98 | W = 11.00)	Bacilli(M = -1.11 | W = 7.00);Betaproteobacteria(M = -1.91 | W = 8.00);Epsilonproteobacteria(M = -1.43 | W = 8.00)
biofilm presence	class abundance	left/colitis	17	clas	73	24	49	25	0.5066	0.002603	0.012467	Synergistia(M = 3.97 | W = 12.00)
biofilm presence	class otu abundance	colitis/risk=1	18	clas	73	33	40	25	0.5722	0.067545	0.084347	Synergistia(M = 4.60 | W = 16.00)
biofilm presence	class otu abundance	colitis/risk=0	19	clas	76	29	47	25	0.5936	0.027746	0.043402	Bacteroidia(M = 0.81 | W = 8.00);Clostridia(M = 0.96 | W = 8.00);Coriobacteriia(M = 1.33 | W = 8.00);Negativicutes(M = 1.05 | W = 7.00);Synergistia(M = 3.53 | W = 9.00)	Bacilli(M = -0.93 | W = 5.00);Betaproteobacteria(M = -1.34 | W = 6.00);Epsilonproteobacteria(M = -1.05 | W = 5.00);Mollicutes(M = -3.28 | W = 8.00)
biofilm presence	class abundance	right/risk=1/colitis	24	clas	37	20	17	25	0.6217	0.062393	0.079463	Bacteroidia(M = 0.56 | W = 9.00);Clostridia(M = 0.88 | W = 8.00);Deltaproteobacteria(M = 2.36 | W = 9.00);Erysipelotrichia(M = 2.03 | W = 8.00);Negativicutes(M = 1.89 | W = 7.00);Synergistia(M = 6.46 | W = 13.00)	Actinobacteria(M = -1.62 | W = 7.00);Alphaproteobacteria(M = -1.93 | W = 7.00);Bacilli(M = -2.15 | W = 7.00);Betaproteobacteria(M = -3.15 | W = 7.00);Epsilonproteobacteria(M = -3.00 | W = 7.00);Spirochaetia(M = -3.38 | W = 7.00)
biofilm presence	class abundance	right/risk=0/colitis	25	clas	39	18	21	25	0.5538	0.267714	0.273798		Mollicutes(M = -5.87 | W = 19.00)
biofilm presence	class abundance	left/risk=1/colitis	26	clas	36	13	23	25	0.4961	0.032062	0.048084
biofilm presence	class abundance	left/risk=0/colitis	27	clas	37	11	26	25	0.5152	0.003749	0.014886	Synergistia(M = 6.47 | W = 19.00)

### Sheet: Biofilm(phylum)
prediction	predictor	subset	Group	level	N	pos	neg	otus	accuracy	pvalue	AdjPvalues	pos_association	neg_association
biofilm presence	phylum otu abundance	all samples	1	phylum	234	94	140	16	0.5712	0.000657	0.010674	Synergistetes(M = 3.24 | W = 15.00)
biofilm presence	phylum otu abundance	right	2	phylum	119	56	63	16	0.6271	0.004469	0.016375	Bacteroidetes(M = 0.93 | W = 6.00)
biofilm presence	phylum otu abundance	left	3	phylum	115	38	77	16	0.4999	0.001186	0.010674	Synergistetes(M = 3.92 | W = 7.00)
biofilm presence	phylum otu abundance	control	6	phylum	85	32	53	16	0.5459	0.021239	0.035398
biofilm presence	phylum otu abundance	colitis	7	phylum	149	62	87	16	0.5536	0.029601	0.0449	Synergistetes(M = 4.39 | W = 15.00)
biofilm presence	phylum otu abundance	right/control	12	phylum	43	18	25	16	0.5280	0.161129	0.178412
biofilm presence	phylum otu abundance	left/control	13	phylum	42	14	28	16	0.5017	0.05252	0.068175
biofilm presence	phylum otu abundance	right/colitis	16	phylum	76	38	38	16	0.6269	0.045844	0.062051	Bacteroidetes(M = 0.91 | W = 4.00);Synergistetes(M = 4.32 | W = 7.00)
biofilm presence	phylum otu abundance	left/colitis	17	phylum	73	24	49	16	0.5001	0.00482	0.016685	Synergistetes(M = 4.24 | W = 11.00)
biofilm presence	phylum otu abundance	colitis/risk=1	18	phylum	73	33	40	16	0.5109	0.294875	0.299309	Synergistetes(M = 5.26 | W = 14.00)
biofilm presence	phylum otu abundance	colitis/risk=0	19	phylum	76	29	47	16	0.5321	0.161232	0.178412
biofilm presence	phylum otu abundance	right/risk=1/colitis	24	phylum	37	20	17	16	0.5771	0.010551	0.02374	Bacteroidetes(M = 0.54 | W = 6.00);Synergistetes(M = 6.75 | W = 8.00)	Cyanobacteria(M = -4.66 | W = 7.00)
biofilm presence	phylum otu abundance	right/risk=0/colitis	25	phylum	39	18	21	16	0.5236	0.167238	0.180617		Tenericutes(M = -5.48 | W = 4.00)
biofilm presence	phylum otu abundance	left/risk=1/colitis	26	phylum	36	13	23	16	0.4918	0.02797	0.043402
biofilm presence	phylum otu abundance	left/risk=0/colitis	27	phylum	37	11	26	16	0.5032	0.005606	0.0176	Synergistetes(M = 5.83 | W = 9.00)
